# Direct and Indirect Genetic Effects on Early Neurodevelopmental Traits

**DOI:** 10.1101/2024.01.24.24301734

**Authors:** Laura Hegemann, Espen Eilertsen, Johanne Hagen Pettersen, Elizabeth C. Corfield, Rosa Cheesman, Leonard Frach, Ludvig Daae Bjørndal, Helga Ask, Beate St Pourcain, Alexandra Havdahl, Laurie J. Hannigan

**Affiliations:** Department of Psychology, University of Oslo, Oslo, Norway; Nic Waals Institute, Lovisenberg Diaconal Hospital, Oslo, Norway; PsychGen Center for Genetic Epidemiology and Mental Health, Norwegian Institute of Public Health, Oslo, Norway; PROMENTA Research Center, Department of Psychology, University of Oslo, Oslo Norway; Department of Child Health and Development, Norwegian Institute of Public Health, Oslo, Norway; Department of Clinical, Educational and Health Psychology, Division of Psychology and Language Sciences, University College London, London, UK; MRC Integrative Epidemiology Unit (IEU), University of Bristol, Bristol, United Kingdom; Language and Genetics Department, Max Planck Institute for Psycholinguistics, Nijmegen, the Netherlands; Donders Institute for Brain, Cognition and Behaviour, Radboud University, Nijmegen, the Netherlands

## Abstract

**Background:** Neurodevelopmental conditions are highly heritable and frequently co-occur within individuals. Recent studies have shown that SNP heritability estimates can be confounded by genetic effects mediated via the environment (indirect genetic effects). However, the relative importance of direct *versus* indirect genetic effects on early manifestations of neurodevelopmental conditions is unknown.

**Methods:** The sample included up to 24,692 parent-offspring trios from the Norwegian MoBa cohort. We use Trio-GCTA to estimate latent direct and indirect genetic effects on mother-reported neurodevelopmental traits at age three years (restricted and repetitive behaviors and interests, attention, hyperactivity, language, social, and motor development). Further, we investigate to what extent direct and indirect effects are attributable to common genetic variants associated with autism, ADHD, developmental dyslexia, educational attainment, and cognitive ability using polygenic scores (PGS) in regression modeling.

**Results:** We find evidence for contributions of direct and indirect latent common genetic effects contributing to attention (direct: explaining 4.8% of variance, indirect: 6.7%) hyperactivity (direct: 1.3%, indirect: 9.6%), and restricted and repetitive behaviors (direct effects: 0.8%, indirect effects: 7.3%). Variation in social and communication, language, and motor development was best explained by direct effects (5.1-5.7%). Direct genetic effects on attention were captured by PGS for ADHD, autism, educational attainment, and cognitive ability, whereas direct genetic effects on language development were captured by cognitive ability and autism PGS. Indirect genetic effects were primarily captured by educational attainment and/or cognitive ability PGS across all outcomes.

**Conclusions:** Results were consistent with differential contributions to neurodevelopmental traits in early childhood by direct and indirect genetic effects. Indirect effects were particularly important for hyperactivity and restricted and repetitive behaviors and interests, and may be linked to genetic variation associated with cognition and educational attainment. Within-family approaches are important for disentangling genetic processes that influence early neurodevelopmental traits, even when identifiable associations are small.
