## Supplementary Tables for "Direct and Indirect Genetic Effects on Early Neurodevelopmental Traits"

### Sheet: ToC
Descriptives on subdomains of motor and language	Table S1
Phenotype differences between genotyped and non-genotype children	Table S2
PGS differences between individuals with and without age 3 data	Table S3
Trio-GCTA model parameter estimates	Table S4
Single-trait trio-PGS beta estimates	Table S5
Multi-trait trio-PGS r2 estimates	Table S6

### Sheet: Table S1
Measure	N	N_no_difficulites	N_any_difficulites	N_0	N_1	N_2	N_3	N_4	N_5	N_6	Median
gross_motor	24586	19337	5249	19337	4450	715	51	33			0
rec_lang	24601	23090	1511	23090	1245	178	34	21	14	19	0
fine_motor	24442	11895	12547	11895	5921	4015	1730	881			1
exp_lang	24578	15417	9161	15417	6455	1887	483	150	79	107	0

### Sheet: Table S2
scale	full genotyped trio	incomplete genotyped trio	Wilcoxon__padj	genotyped	not genotyped	Wilcoxon_padj
att_ADHD_scale	-0.019	-0.008	0.398	-0.015	0.04	0
hyp_ADHD_scale	-0.004	-0.009	0.515	-0.006	0.016	0.023
motor_scale	0.003	-0.017	0.091	-0.006	0.015	0.116
lang_scale	-0.042	0.01	0	-0.02	0.056	0
RRB_scale	-0.029	-0.018	0.398	-0.024	0.066	0
SCI_scale	-0.033	0.011	0	-0.014	0.04	0
	Scales presented are standardized to mean of 0 and SD of 1

### Sheet: Table S3
pgs	trio_memeber	genotyped w/ age 3	genotyped w/o age 3	Wilcox_adjp
ADHD	Child	-0.04	0.035	0
Autism	Child	0.004	-0.001	0.451
Cog. ability	Child	0.041	-0.045	0
EA	Child	0.053	-0.055	0
Dyslexia	Child	-0.011	0.013	0.002
ADHD	Mother	-0.046	0.026	0
Autism	Mother	0.019	-0.001	0.002
Cog. ability	Mother	0.06	-0.023	0
EA	Mother	0.074	-0.032	0
Dyslexia	Mother	-0.012	0.01	0.003
ADHD	Father	-0.022	0.015	0
Autism	Father	-0.005	-0.014	0.214
Cog. ability	Father	0.022	-0.012	0
EA	Father	0.041	-0.022	0
Dyslexia	Father	-0.004	0.004	0.269

### Sheet: Table S4
model	outcome	o	m	p	om	op	mp	e	Lowest AIC
full	Attention	0.064	0.082	0.011	-0.02	-0.018	0.028	0.88	no
nocov	Attention	0.048	0.067	0	0	0	0	0.885	yes
direct	Attention	0.07	0	0	0	0	0	0.93	no
null	Attention	0	0	0	0	0	0	1	no
full	Hyperactivity	0.002	0.075	0.012	0.012	0.001	0.01	0.898	no
nocov	Hyperactivity	0.013	0.085	0.011	0	0	0	0.891	yes
direct	Hyperactivity	0.044	0	0	0	0	0	0.956	no
null	Hyperactivity	0	0	0	0	0	0	1	no
full	RRBI	0.029	0.067	0.044	-0.009	-0.032	0.034	0.902	no
nocov	RRBI	0.008	0.062	0.011	0	0	0	0.918	yes
direct	RRBI	0.035	0	0	0	0	0	0.965	no
null	RRBI	0	0	0	0	0	0	1	no
full	Social & communication	0.053	0.01	0.027	0.012	-0.019	0.008	0.917	no
nocov	Social & communication	0.055	0.004	0.003	0	0	0	0.938	no
direct	Social & communication	0.057	0	0	0	0	0	0.943	yes
null	Social & communication	0	0	0	0	0	0	1	no
full	Language	0.047	0.011	0.022	0.009	-0.013	0.011	0.924	no
nocov	Language	0.049	0.019	0.009	0	0	0	0.923	no
direct	Language	0.056	0	0	0	0	0	0.944	yes
null	Language	0	0	0	0	0	0	1	no
full	Motor	0.033	0.032	0.005	0.005	0.005	-0.008	0.919	no
nocov	Motor	0.037	0.036	0.009	0	0	0	0.918	no
direct	Motor	0.051	0	0	0	0	0	0.949	yes
null	Motor	0	0	0	0	0	0	1	no

### Sheet: Table S5
outcome	predictor	effect	Estimate	higher_ci	lower_ci	std.error	z or t value	p.value	p.value.adj	sig after MT	scale
Attention	Autism	Direct	-0.0240812	-0.00623245	-0.0419299	0.0091065	-2.6444	0.0081889	0.0409445	TRUE	CBCL-ADHD
Attention	Autism	Indirect - Paternal	0.0113764	0.0268609	-0.00410807	0.00790024	1.44001	0.149878	0.3022	FALSE	CBCL-ADHD
Attention	Autism	Indirect - Maternal	0.0126934	0.0279959	-0.00260914	0.00780741	1.62581	0.104002	0.247625	FALSE	CBCL-ADHD
Attention	ADHD	Direct	0.0357036	0.0535242	0.017883	0.00909213	3.92686	8.62959e-05	0.0010787	TRUE	CBCL-ADHD
Attention	ADHD	Indirect - Paternal	0.0200538	0.0353131	0.0047945	0.00778536	2.57584	0.0100056	0.0413024	TRUE	CBCL-ADHD
Attention	ADHD	Indirect - Maternal	0.0118747	0.0275225	-0.00377307	0.00798357	1.4874	0.136923	0.268808	FALSE	CBCL-ADHD
Attention	EA	Direct	-0.0466063	-0.028637	-0.0645756	0.009168	-5.08358	3.73098e-07	1.86549e-05	TRUE	CBCL-ADHD
Attention	EA	Indirect - Paternal	-0.0281223	-0.0125266	-0.043718	0.00795699	-3.53428	0.000409634	0.0204817	TRUE	CBCL-ADHD
Attention	EA	Indirect - Maternal	-0.0118478	0.00387803	-0.0275735	0.00802336	-1.47666	0.13978	0.268808	FALSE	CBCL-ADHD
Attention	Cog. Ability	Direct	-0.0430322	-0.0252986	-0.0607658	0.00904776	-4.75612	1.98474e-06	4.96185e-05	TRUE	CBCL-ADHD
Attention	Cog. Ability	Indirect - Paternal	-0.0176984	-0.00212602	-0.0332707	0.00794507	-2.22759	0.0259169	0.0719913	FALSE	CBCL-ADHD
Attention	Cog. Ability	Indirect - Maternal	0.00269261	0.0184819	-0.0130967	0.00805575	0.334247	0.738196	0.816111	FALSE	CBCL-ADHD
Attention	Dyslexia	Direct	0.00847855	0.0258041	-0.00884696	0.00883955	0.959161	0.337487	0.536888	FALSE	CBCL-ADHD
Attention	Dyslexia	Indirect - Maternal	-0.00355804	0.0117531	-0.0188692	0.00781183	-0.455468	0.648777	0.79004	FALSE	CBCL-ADHD
Attention	Dyslexia	Indirect - Paternal	0.00282401	0.018154	-0.0125059	0.0078214	0.361062	0.718056	0.89757	FALSE	CBCL-ADHD
Hyperactivity	Autism	Direct	-0.013198	0.00469952	-0.0310955	0.00913138	-1.44534	0.148374	0.307213	FALSE	CBCL-ADHD
Hyperactivity	Autism	Indirect - Paternal	0.00697682	0.0225054	-0.00855174	0.00792273	0.880607	0.378539	0.591467	FALSE	CBCL-ADHD
Hyperactivity	Autism	Indirect - Maternal	0.018972	0.0348291	0.00311485	0.00809037	2.34501	0.0190346	0.0793109	FALSE	CBCL-ADHD
Hyperactivity	ADHD	Direct	0.0216203	0.0394633	0.00377735	0.00910357	2.37493	0.0175599	0.0675379	FALSE	CBCL-ADHD
Hyperactivity	ADHD	Indirect - Paternal	0.0047173	0.0201976	-0.010763	0.00789809	0.59727	0.550332	0.764351	FALSE	CBCL-ADHD
Hyperactivity	ADHD	Indirect - Maternal	-0.0125722	0.00307234	-0.0282168	0.00798192	-1.57509	0.115249	0.253402	FALSE	CBCL-ADHD
Hyperactivity	EA	Direct	-0.0232122	-0.00508208	-0.0413423	0.00925007	-2.50941	0.0120997	0.0549985	FALSE	CBCL-ADHD
Hyperactivity	EA	Indirect - Paternal	0.00176161	0.0174411	-0.0139178	0.00799972	0.220209	0.82571	0.957019	FALSE	CBCL-ADHD
Hyperactivity	EA	Indirect - Maternal	0.0296321	0.0454488	0.0138155	0.00806973	3.67201	0.000241162	0.00241162	TRUE	CBCL-ADHD
Hyperactivity	Cog. Ability	Direct	-0.0255473	-0.00783052	-0.043264	0.00903916	-2.82629	0.00471289	0.032387	TRUE	CBCL-ADHD
Hyperactivity	Cog. Ability	Indirect - Paternal	0.000456381	0.0162921	-0.0153793	0.00807945	0.0564866	0.954955	0.983557	FALSE	CBCL-ADHD
Hyperactivity	Cog. Ability	Indirect - Maternal	0.0255302	0.0412532	0.00980716	0.00802195	3.18254	0.00146171	0.0121809	TRUE	CBCL-ADHD
Hyperactivity	Dyslexia	Direct	0.00113052	0.0186985	-0.0164374	0.00896323	0.126129	0.899631	0.938226	FALSE	CBCL-ADHD
Hyperactivity	Dyslexia	Indirect - Maternal	-0.00923993	0.00629748	-0.0247773	0.00792725	-1.16559	0.243791	0.429742	FALSE	CBCL-ADHD
Hyperactivity	Dyslexia	Indirect - Paternal	-0.00205589	0.0134962	-0.0176079	0.00793472	-0.259101	0.795559	0.957019	FALSE	CBCL-ADHD
Motor	Autism	Direct	0.0149662	0.0323333	-0.00240083	0.00886074	1.68905	0.0912228	0.228057	FALSE	ASQ-Motor
Motor	Autism	Indirect - Paternal	0.0105191	0.0258115	-0.00477339	0.00780227	1.34821	0.177605	0.306215	FALSE	ASQ-Motor
Motor	Autism	Indirect - Maternal	0.00874071	0.0240138	-0.00653233	0.00779237	1.1217	0.262	0.436667	FALSE	ASQ-Motor
Motor	ADHD	Direct	-0.00875936	0.00847713	-0.0259958	0.00879413	-0.996046	0.319238	0.536888	FALSE	ASQ-Motor
Motor	ADHD	Indirect - Paternal	-0.0235127	-0.00871082	-0.0383145	0.00755195	-3.11345	0.00185125	0.0255906	TRUE	ASQ-Motor
Motor	ADHD	Indirect - Maternal	-0.0187578	-0.00350978	-0.0340058	0.00777959	-2.41115	0.0159095	0.0723159	FALSE	ASQ-Motor
Motor	EA	Direct	0.0142608	0.0318226	-0.00330097	0.0089601	1.59159	0.111489	0.25391	FALSE	ASQ-Motor
Motor	EA	Indirect - Paternal	0.0237694	0.0389821	0.00855673	0.00776157	3.06245	0.00219772	0.0255906	TRUE	ASQ-Motor
Motor	EA	Indirect - Maternal	0.0417713	0.057425	0.0261177	0.00798653	5.23022	1.70694e-07	4.26736e-06	TRUE	ASQ-Motor
Motor	Cog. Ability	Direct	0.0102299	0.0273869	-0.00692703	0.00875354	1.16866	0.242552	0.44917	FALSE	ASQ-Motor
Motor	Cog. Ability	Indirect - Paternal	0.0189745	0.0341407	0.00380833	0.00773785	2.45217	0.0142067	0.0473557	TRUE	ASQ-Motor
Motor	Cog. Ability	Indirect - Maternal	0.0348037	0.0500609	0.0195465	0.00778429	4.47102	7.81962e-06	9.77453e-05	TRUE	ASQ-Motor
Motor	Dyslexia	Direct	-0.0125159	0.00467542	-0.0297073	0.0087711	-1.42695	0.153606	0.307213	FALSE	ASQ-Motor
Motor	Dyslexia	Indirect - Maternal	0.00786373	0.0230216	-0.00729414	0.00773361	1.01683	0.309246	0.483198	FALSE	ASQ-Motor
Motor	Dyslexia	Indirect - Paternal	0.00424113	0.0195197	-0.0110374	0.00779518	0.544071	0.586397	0.775245	FALSE	ASQ-Motor
Fine motor	Autism	Direct	0.016965	0.0512765	-0.0173464	0.0175058	0.969109	0.332501	0.536888	FALSE	ASQ-Motor
Fine motor	Autism	Indirect - Paternal	0.0255258	0.0558876	-0.00483604	0.0154907	1.64781	0.0994044	0.216096	FALSE	ASQ-Motor
Fine motor	Autism	Indirect - Maternal	0.0275349	0.0577501	-0.00268019	0.0154159	1.78614	0.0740889	0.185222	FALSE	ASQ-Motor
Fine motor	ADHD	Direct	-0.0108636	0.0233916	-0.0451187	0.0174771	-0.621588	0.534218	0.74197	FALSE	ASQ-Motor
Fine motor	ADHD	Indirect - Paternal	-0.0409396	-0.0113559	-0.0705233	0.0150937	-2.71236	0.00668526	0.036128	TRUE	ASQ-Motor
Fine motor	ADHD	Indirect - Maternal	-0.0297573	0.000527148	-0.0600418	0.0154513	-1.92588	0.0541306	0.150363	FALSE	ASQ-Motor
Fine motor	EA	Direct	0.00180755	0.0368455	-0.0332304	0.0178765	0.101113	0.919462	0.938226	FALSE	ASQ-Motor
Fine motor	EA	Indirect - Paternal	0.0482765	0.0785626	0.0179905	0.0154521	3.12427	0.00178453	0.0255906	TRUE	ASQ-Motor
Fine motor	EA	Indirect - Maternal	0.0873039	0.11845	0.0561579	0.0158908	5.49398	3.96889e-08	1.98445e-06	TRUE	ASQ-Motor
Fine motor	Cog. Ability	Direct	0.00875511	0.0429633	-0.0254531	0.0174532	0.501635	0.615929	0.810433	FALSE	ASQ-Motor
Fine motor	Cog. Ability	Indirect - Paternal	0.0395228	0.0697041	0.00934139	0.0153987	2.56664	0.0102749	0.0413024	TRUE	ASQ-Motor
Fine motor	Cog. Ability	Indirect - Maternal	0.0701868	0.100561	0.0398122	0.0154972	4.52899	5.95462e-06	9.77453e-05	TRUE	ASQ-Motor
Fine motor	Dyslexia	Direct	-0.00620484	0.0281896	-0.0405993	0.0175482	-0.353589	0.72365	0.880103	FALSE	ASQ-Motor
Fine motor	Dyslexia	Indirect - Maternal	0.0175437	0.0473873	-0.0122998	0.0152263	1.1522	0.249251	0.429742	FALSE	ASQ-Motor
Fine motor	Dyslexia	Indirect - Paternal	-0.00132658	0.0291286	-0.0317817	0.0155383	-0.0853748	0.931964	0.983557	FALSE	ASQ-Motor
Gross motor	Autism	Direct	0.0496174	0.0928312	0.00640364	0.0220478	2.25044	0.0244208	0.0794214	FALSE	ASQ-Motor
Gross motor	Autism	Indirect - Paternal	-0.000399244	0.0375688	-0.0383673	0.0193714	-0.0206099	0.983557	0.983557	FALSE	ASQ-Motor
Gross motor	Autism	Indirect - Maternal	-0.0142616	0.0236074	-0.0521306	0.0193209	-0.738143	0.460428	0.639483	FALSE	ASQ-Motor
Gross motor	ADHD	Direct	-0.0350697	0.00814708	-0.0782864	0.0220494	-1.59051	0.111721	0.25391	FALSE	ASQ-Motor
Gross motor	ADHD	Indirect - Paternal	-0.0266242	0.0113366	-0.064585	0.0193677	-1.37467	0.169235	0.306215	FALSE	ASQ-Motor
Gross motor	ADHD	Indirect - Maternal	-0.0199141	0.0182676	-0.0580957	0.0194804	-1.02226	0.306658	0.483198	FALSE	ASQ-Motor
Gross motor	EA	Direct	0.0968561	0.141413	0.0522993	0.0227331	4.26058	2.03894e-05	0.000339824	TRUE	ASQ-Motor
Gross motor	EA	Indirect - Paternal	-0.00426206	0.0345858	-0.0431099	0.0198203	-0.215035	0.82974	0.957019	FALSE	ASQ-Motor
Gross motor	EA	Indirect - Maternal	0.0141013	0.0536154	-0.0254128	0.0201603	0.699462	0.484263	0.65441	FALSE	ASQ-Motor
Gross motor	Cog. Ability	Direct	0.0454826	0.0887613	0.00220387	0.022081	2.05981	0.0394168	0.109491	FALSE	ASQ-Motor
Gross motor	Cog. Ability	Indirect - Paternal	0.000820887	0.0394474	-0.0378056	0.0197074	0.0416537	0.966775	0.983557	FALSE	ASQ-Motor
Gross motor	Cog. Ability	Indirect - Maternal	0.0388763	0.0774424	0.000310232	0.0196766	1.97577	0.0481812	0.141709	FALSE	ASQ-Motor
Gross motor	Dyslexia	Direct	-0.0603255	-0.0174423	-0.103209	0.0218792	-2.75721	0.00582965	0.032387	TRUE	ASQ-Motor
Gross motor	Dyslexia	Indirect - Maternal	0.00613428	0.043996	-0.0317275	0.0193172	0.317555	0.750822	0.816111	FALSE	ASQ-Motor
Gross motor	Dyslexia	Indirect - Paternal	0.0150437	0.0532129	-0.0231255	0.0194741	0.772498	0.43982	0.631745	FALSE	ASQ-Motor
Language	Autism	Direct	0.0242317	0.0412693	0.00719404	0.00869268	2.7876	0.00531412	0.032387	TRUE	ASQ-Communication
Language	Autism	Indirect - Paternal	-0.0203887	-0.00571822	-0.0350592	0.00748495	-2.72396	0.00645493	0.036128	TRUE	ASQ-Communication
Language	Autism	Indirect - Maternal	-0.00312602	0.0117007	-0.0179528	0.00756466	-0.41324	0.679434	0.79004	FALSE	ASQ-Communication
Language	ADHD	Direct	0.00285479	0.0196678	-0.0139582	0.00857806	0.332802	0.739287	0.880103	FALSE	ASQ-Communication
Language	ADHD	Indirect - Paternal	0.0102769	0.0247068	-0.00415301	0.0073622	1.3959	0.162757	0.306215	FALSE	ASQ-Communication
Language	ADHD	Indirect - Maternal	0.00678471	0.0216112	-0.00804183	0.00756456	0.896907	0.369777	0.54122	FALSE	ASQ-Communication
Language	EA	Direct	-0.0131428	0.00409545	-0.030381	0.00879502	-1.49434	0.135098	0.293692	FALSE	ASQ-Communication
Language	EA	Indirect - Paternal	-0.0191945	-0.00444851	-0.0339405	0.00752346	-2.55129	0.0107386	0.0413024	TRUE	ASQ-Communication
Language	EA	Indirect - Maternal	-0.0194004	-0.00416484	-0.034636	0.00777326	-2.49579	0.0125742	0.0698565	FALSE	ASQ-Communication
Language	Cog. Ability	Direct	-0.0296569	-0.0129544	-0.0463594	0.00852167	-3.48018	0.000501949	0.00501949	TRUE	ASQ-Communication
Language	Cog. Ability	Indirect - Paternal	-0.0121096	0.00223985	-0.0264591	0.00732116	-1.65406	0.0981286	0.216096	FALSE	ASQ-Communication
Language	Cog. Ability	Indirect - Maternal	-0.0160463	-0.00102967	-0.031063	0.00766156	-2.09439	0.0362351	0.137122	FALSE	ASQ-Communication
Language	Dyslexia	Direct	-0.000253774	0.0161174	-0.0166249	0.00835263	-0.0303825	0.975762	0.975762	FALSE	ASQ-Communication
Language	Dyslexia	Indirect - Maternal	0.00652317	0.0210516	-0.00800529	0.00741248	0.880025	0.378854	0.54122	FALSE	ASQ-Communication
Language	Dyslexia	Indirect - Paternal	0.0185272	0.0329782	0.0040762	0.00737295	2.51286	0.0119821	0.0427932	TRUE	ASQ-Communication
Receptive language	Autism	Direct	0.0931262	0.168457	0.0177954	0.0384341	2.42301	0.0153925	0.0641355	FALSE	ASQ-Communication
Receptive language	Autism	Indirect - Paternal	-0.0469542	0.017149	-0.111057	0.0327057	-1.43566	0.1511	0.3022	FALSE	ASQ-Communication
Receptive language	Autism	Indirect - Maternal	-0.0665466	-0.00252957	-0.130564	0.0326618	-2.03745	0.0416052	0.137122	FALSE	ASQ-Communication
Receptive language	ADHD	Direct	0.00465454	0.0791944	-0.0698853	0.0380305	0.12239	0.902591	0.938226	FALSE	ASQ-Communication
Receptive language	ADHD	Indirect - Paternal	-0.0141157	0.0500583	-0.0782897	0.0327418	-0.431122	0.66638	0.854333	FALSE	ASQ-Communication
Receptive language	ADHD	Indirect - Maternal	-0.0139476	0.0506131	-0.0785083	0.0329391	-0.423435	0.671978	0.79004	FALSE	ASQ-Communication
Receptive language	EA	Direct	-0.0110472	0.0657144	-0.0878089	0.0391641	-0.282075	0.777886	0.904518	FALSE	ASQ-Communication
Receptive language	EA	Indirect - Paternal	0.00423564	0.0696474	-0.0611761	0.0333733	0.126917	0.899006	0.977181	FALSE	ASQ-Communication
Receptive language	EA	Indirect - Maternal	-0.0199213	0.0466571	-0.0864998	0.0339686	-0.586463	0.557564	0.696955	FALSE	ASQ-Communication
Receptive language	Cog. Ability	Direct	-0.0819864	-0.00865087	-0.155322	0.0374161	-2.19121	0.0284368	0.0836376	FALSE	ASQ-Communication
Receptive language	Cog. Ability	Indirect - Paternal	0.0269158	0.0920207	-0.038189	0.0332168	0.810309	0.417763	0.631745	FALSE	ASQ-Communication
Receptive language	Cog. Ability	Indirect - Maternal	-0.0598836	0.00483935	-0.124607	0.0330219	-1.81345	0.0697624	0.183585	FALSE	ASQ-Communication
Receptive language	Dyslexia	Direct	0.0407455	0.112409	-0.0309185	0.0365632	1.11438	0.265115	0.473419	FALSE	ASQ-Communication
Receptive language	Dyslexia	Indirect - Maternal	0.00139681	0.0644094	-0.0616158	0.0321493	0.0434475	0.965345	0.985046	FALSE	ASQ-Communication
Receptive language	Dyslexia	Indirect - Paternal	0.00652881	0.0711768	-0.0581192	0.0329837	0.19794	0.843092	0.957019	FALSE	ASQ-Communication
Expressive language	Autism	Direct	0.0414595	0.077815	0.00510412	0.0185487	2.23517	0.0254148	0.0794214	FALSE	ASQ-Communication
Expressive language	Autism	Indirect - Paternal	-0.043517	-0.0119411	-0.0750928	0.0161101	-2.70122	0.00691334	0.036128	TRUE	ASQ-Communication
Expressive language	Autism	Indirect - Maternal	-0.00194238	0.0297486	-0.0336334	0.0161689	-0.120131	0.904381	0.942063	FALSE	ASQ-Communication
Expressive language	ADHD	Direct	0.0072615	0.0435916	-0.0290686	0.0185358	0.391756	0.695242	0.880103	FALSE	ASQ-Communication
Expressive language	ADHD	Indirect - Paternal	0.0216626	0.0530592	-0.00973394	0.0160187	1.35234	0.17628	0.306215	FALSE	ASQ-Communication
Expressive language	ADHD	Indirect - Maternal	0.0253874	0.057208	-0.00643312	0.016235	1.56375	0.117889	0.253402	FALSE	ASQ-Communication
Expressive language	EA	Direct	-0.037337	-9.1964e-05	-0.0745821	0.0190026	-1.96484	0.0494441	0.130116	FALSE	ASQ-Communication
Expressive language	EA	Indirect - Paternal	-0.0438655	-0.0118622	-0.0758687	0.0163282	-2.68649	0.0072256	0.036128	TRUE	ASQ-Communication
Expressive language	EA	Indirect - Maternal	-0.0464852	-0.0135738	-0.0793966	0.0167915	-2.76837	0.00563794	0.040271	TRUE	ASQ-Communication
Expressive language	Cog. Ability	Direct	-0.0571835	-0.0211538	-0.0932132	0.0183825	-3.11076	0.00186823	0.0155685	TRUE	ASQ-Communication
Expressive language	Cog. Ability	Indirect - Paternal	-0.0317766	-0.000353666	-0.0631996	0.0160321	-1.98206	0.0474837	0.118709	FALSE	ASQ-Communication
Expressive language	Cog. Ability	Indirect - Maternal	-0.0333873	-0.00110917	-0.0656655	0.0164684	-2.02735	0.0426373	0.137122	FALSE	ASQ-Communication
Expressive language	Dyslexia	Direct	-0.0168919	0.0188539	-0.0526376	0.0182376	-0.92621	0.354346	0.536888	FALSE	ASQ-Communication
Expressive language	Dyslexia	Indirect - Maternal	0.025059	0.0567873	-0.00666926	0.0161879	1.54801	0.121633	0.253402	FALSE	ASQ-Communication
Expressive language	Dyslexia	Indirect - Paternal	0.0481927	0.0795055	0.0168798	0.0159759	3.01658	0.00255906	0.0255906	TRUE	ASQ-Communication
RRBI	Autism	Direct	0.000908054	0.0183317	-0.0165156	0.00888961	0.102148	0.91864	0.938226	FALSE	SCQ scale
RRBI	Autism	Indirect - Paternal	0.00600004	0.0213035	-0.00930339	0.00780788	0.76846	0.442221	0.631745	FALSE	SCQ scale
RRBI	Autism	Indirect - Maternal	0.00148289	0.016938	-0.0139723	0.00788529	0.188057	0.850833	0.905142	FALSE	SCQ scale
RRBI	ADHD	Direct	0.00475029	0.0222627	-0.0127621	0.0089349	0.531655	0.59497	0.804013	FALSE	SCQ scale
RRBI	ADHD	Indirect - Paternal	0.0143555	0.0295964	-0.00088538	0.00777597	1.84614	0.0648841	0.154486	FALSE	SCQ scale
RRBI	ADHD	Indirect - Maternal	0.00519444	0.0204507	-0.0100619	0.00778383	0.667337	0.504563	0.663899	FALSE	SCQ scale
RRBI	EA	Direct	-0.00212565	0.0154792	-0.0197305	0.00898205	-0.236655	0.812926	0.92378	FALSE	SCQ scale
RRBI	EA	Indirect - Paternal	-0.0180562	-0.0026649	-0.0334475	0.00785269	-2.29936	0.0214928	0.067165	FALSE	SCQ scale
RRBI	EA	Indirect - Maternal	-0.0160612	-0.000441088	-0.0316812	0.00796943	-2.01535	0.0438791	0.137122	FALSE	SCQ scale
RRBI	Cog. Ability	Direct	-0.000986887	0.016583	-0.0185568	0.00896425	-0.110091	0.912338	0.938226	FALSE	SCQ scale
RRBI	Cog. Ability	Indirect - Paternal	-0.00940356	0.006057	-0.0248641	0.00788804	-1.19213	0.233222	0.388704	FALSE	SCQ scale
RRBI	Cog. Ability	Indirect - Maternal	-0.0209861	-0.00555888	-0.0364132	0.00787101	-2.66625	0.00767533	0.0479708	TRUE	SCQ scale
RRBI	Dyslexia	Direct	0.00820971	0.0253799	-0.00896049	0.00876031	0.937148	0.348692	0.536888	FALSE	SCQ scale
RRBI	Dyslexia	Indirect - Maternal	0.000129797	0.0154496	-0.01519	0.00781622	0.0166061	0.986751	0.986751	FALSE	SCQ scale
RRBI	Dyslexia	Indirect - Paternal	0.00701829	0.022359	-0.00832245	0.00782691	0.896687	0.369895	0.591467	FALSE	SCQ scale
Social & communication	Autism	Direct	0.0201667	0.0374665	0.00286684	0.00882643	2.2848	0.0223329	0.0794214	FALSE	SCQ scale
Social & communication	Autism	Indirect - Paternal	0.00136444	0.0166724	-0.0139435	0.0078102	0.1747	0.861317	0.957019	FALSE	SCQ scale
Social & communication	Autism	Indirect - Maternal	-0.00286102	0.0124064	-0.0181285	0.00778952	-0.367291	0.713405	0.810688	FALSE	SCQ scale
Social & communication	ADHD	Direct	0.00561546	0.0228711	-0.0116401	0.00880388	0.637839	0.523584	0.74197	FALSE	SCQ scale
Social & communication	ADHD	Indirect - Paternal	0.00406036	0.0187973	-0.0106766	0.00751887	0.540023	0.589186	0.775245	FALSE	SCQ scale
Social & communication	ADHD	Indirect - Maternal	-0.0110521	0.00434122	-0.0264455	0.00785374	-1.40724	0.159368	0.295127	FALSE	SCQ scale
Social & communication	EA	Direct	0.0114452	0.0292308	-0.00634045	0.0090743	1.26127	0.207222	0.398504	FALSE	SCQ scale
Social & communication	EA	Indirect - Paternal	-0.0225673	-0.00719296	-0.0379417	0.00784406	-2.877	0.00401827	0.0334856	TRUE	SCQ scale
Social & communication	EA	Indirect - Maternal	-0.019668	-0.0039348	-0.0354012	0.00802715	-2.45019	0.0142852	0.0714258	FALSE	SCQ scale
Social & communication	Cog. Ability	Direct	0.00721138	0.0243238	-0.00990108	0.00873085	0.825966	0.408832	0.601223	FALSE	SCQ scale
Social & communication	Cog. Ability	Indirect - Paternal	-0.0169967	-0.0021408	-0.0318525	0.00757953	-2.24244	0.0249415	0.0719913	FALSE	SCQ scale
Social & communication	Cog. Ability	Indirect - Maternal	-0.00703985	0.0083106	-0.0223903	0.00783186	-0.898873	0.368729	0.54122	FALSE	SCQ scale
Social & communication	Dyslexia	Direct	-0.00288738	0.0140422	-0.019817	0.00863757	-0.334282	0.73817	0.880103	FALSE	SCQ scale
Social & communication	Dyslexia	Indirect - Maternal	-0.00488315	0.0102427	-0.020009	0.00771728	-0.632755	0.526899	0.675512	FALSE	SCQ scale
Social & communication	Dyslexia	Indirect - Paternal	0.0164027	0.0313283	0.00147724	0.00761506	2.15399	0.0312507	0.0822387	FALSE	SCQ scale

### Sheet: Table S6
Scale	% variance explained direct	% variance explained indirect	ratio direct:indirect	% variance explained direct no sibs	% variance explained indirect no sibs	ratio direct:indirect no sibs
Social & communication (SCQ)	0.021	0.097	0.22	0.023	0.094	0.24
RRBI (SCQ)	0.004	0.042	0.1	0.006	0.049	0.12
Attention (CBCL)	0.133	0.081	1.64	0.122	0.071	1.72
Hyperactivity (CBCL)	0.045	0.063	0.71	0.054	0.068	0.79
Motor (ASQ)	0.027	0.14	0.19	0.029	0.132	0.22
Language (ASQ)	0.087	0.085	1.02	0.095	0.098	0.97
